# Characterization of SARS-CoV-2 genetic structure and infection clusters in a large German city based on integrated genomic surveillance, outbreak analysis, and contact tracing

**DOI:** 10.1101/2021.02.13.21251678

**Authors:** Andreas Walker, Torsten Houwaart, Patrick Finzer, Lutz Ehlkes, Alona Tyshaieva, Maximilian Damagnez, Daniel Strelow, Ashley Duplessis, Jessica Nicolai, Tobias Wienemann, Teresa Tamayo, Malte Kohns Vasconcelos, Lisanna Hülse, Katrin Hoffmann, Nadine Lübke, Sandra Hauka, Marcel Andree, Martin P. Däumer, Alexander Thielen, Susanne Kolbe-Busch, Klaus Göbels, Rainer Zotz, Klaus Pfeffer, Jörg Timm, Alexander T. Dilthey, German COVID-19 OMICS Initiative (DeCOI)

**Author notes:** contributed equally (Andreas Walker, Torsten Houwaart, Patrick Finzer, Lutz Ehlkes).

## Abstract

Viral genome sequencing can address key questions about SARS-CoV-2 evolution and viral transmission. Here, we present an integrated system of genomic surveillance in the German city of Düsseldorf, combining a) viral surveillance sequencing, b) genetically based identification of infection clusters in the population, c) analysis of hospital outbreaks, d) integration of public health authority contact tracing data, and e) a user-friendly dashboard application as a central data analysis platform. The generated surveillance sequencing data (n = 320 SARS-CoV-2 genomes) showed that the development of the local viral population structure from August to December 2020 was consistent with European trends, with the notable absence of SARS-CoV-2 variants 20I/501Y.V1/B.1.1.7 and B.1.351 until the end of the local sampling period. Against a background of local surveillance and other publicly available SARS-CoV-2 data, four putative SARS-CoV-2 outbreaks at Düsseldorf University Hospital between October and December 2020 (n = 44 viral genomes) were investigated and confirmed as clonal, contributing to the development of improved infection control and prevention measures. An analysis of the generated surveillance sequencing data with respect to infection clusters in the population based on a greedy clustering algorithm identified five candidate clusters, all of which were subsequently confirmed by the integration of public health authority contact tracing data and shown to be represent transmission settings of particular relevance (schools, care homes). A joint analysis of outbreak and surveillance data identified a potential transmission of an outbreak strain from the local population into the hospital and back; and an in-depth analysis of one population infection cluster combining genetic with contact tracing data enabled the identification of a previously unrecognized population transmission chain involving a martial arts gym. Based on these results and a real-time sequencing experiment in which we demonstrated the feasibility of achieving sample-to-turnaround times of <30 hours with the Oxford Nanopore technology, we discuss the potential benefits of routine ultra-fast sequencing of all detected infections for contact tracing, infection cluster detection, and, ultimately, improved management of the SARS-CoV-2 pandemic.
