## Supplementary Table 1 for "Characterization of SARS-CoV-2 genetic structure and infection clusters in a large German city based on integrated genomic surveillance, outbreak analysis, and contact tracing"

### Sheet: Tabelle1
SampleID	nReadsNanopore	mbNanopore	nReadsIllumina	mbIllumina
Ward-A01	NA	NA	130827	65.68
Ward-A02	NA	NA	132499	66.51
Ward-A03	NA	NA	144194	72.39
Ward-A04	NA	NA	131081	65.8
Ward-A05	NA	NA	130132	65.33
Ward-A07	NA	NA	137422	68.99
Ward-B01	238465	135.103	NA	NA
Ward-B02	361561	205.899	NA	NA
Ward-B03	242673	135.804	NA	NA
Ward-B04	332897	192.015	NA	NA
Ward-B05	333695	188.022	NA	NA
Ward-B06	250235	140.707	NA	NA
Ward-B08	325790	182.898	NA	NA
Ward-B09	331929	185.424	NA	NA
Ward-C01	769606	415.26	NA	NA
Ward-C02	802131	447.822	NA	NA
Ward-C03	768679	409.927	NA	NA
Ward-C05	787524	390.038	NA	NA
Ward-C06	1171924	599.58	NA	NA
Ward-C09	594492	312.145	NA	NA
Ward-C10	660664	314.716	NA	NA
Ward-D01	NA	NA	27855	13.9832
Ward-D02	NA	NA	31747	15.937
Ward-D03	NA	NA	28513	14.3135
Ward-D04	NA	NA	33018	16.575
Ward-D05	NA	NA	37199	18.6739
Ward-D06	NA	NA	41132	20.6483
Ward-D07	NA	NA	35469	17.8054
Ward-D08	NA	NA	47977	24.0845
Ward-D09	NA	NA	45578	22.8802
Ward-D10	NA	NA	41238	20.7015
Ward-D11	NA	NA	40303	20.2321
Ward-D12	NA	NA	39267	19.712
Ward-D13	NA	NA	35084	17.6122
Ward-D15	NA	NA	37165	18.6568
Ward-D16	NA	NA	42266	21.2175
Ward-D17	NA	NA	38115	19.1337
Ward-D18	NA	NA	27949	14.0304
Ward-D19	NA	NA	33241	16.687
Ward-D20	NA	NA	33537	16.8356
Ward-D22	NA	NA	181956	91.3419
Ward-D23	NA	NA	187532	94.1411
Ward-D25	NA	NA	205673	103.248
Ward-D27	NA	NA	200583	100.693
Z1	343713	186.601	NA	NA
Z2	770978	413.97	NA	NA
Z3	371101	200.97	NA	NA
Z5	436041	236.456	NA	NA
Z6	266126	146.951	NA	NA
Z7	319253	173.918	NA	NA
Z9	330076	178.351	NA	NA
Z10	411533	222.633	NA	NA
Z11	396519	216.165	NA	NA
Z12	466842	253.25	NA	NA
Z13	448446	244.208	NA	NA
Z15	374213	203.383	NA	NA
Z17	268652	144.972	NA	NA
Z18	258169	138.881	NA	NA
Z19	204942	110.125	NA	NA
Z20	261795	141.16	NA	NA
Z21	328969	178.12	NA	NA
Z22	463419	249.533	NA	NA
Z23	251017	135.32	NA	NA
Z25	353621	190.066	NA	NA
Z32	437166	236.219	NA	NA
Z33	574595	306.916	NA	NA
Z34	411377	220.005	NA	NA
Z35	764360	408.23	NA	NA
Z36	380617	203.677	NA	NA
Z37	497764	265.441	NA	NA
Z38	371959	198.416	NA	NA
Z39	558341	298.836	NA	NA
Z40	257747	144.026	NA	NA
Z41	428956	234.065	NA	NA
Z42	272118	155.754	NA	NA
Z44	181908	105.229	NA	NA
Z47	216539	122.223	NA	NA
Z48	246094	138.926	NA	NA
Z49	189439	107.83	NA	NA
Z50	145302	85.975	NA	NA
Z51	212346	117.16	NA	NA
Z52	72095	39.0533	NA	NA
Z53	120356	68.2673	NA	NA
Z54	58546	33.8513	NA	NA
Z55	83042	47.3568	NA	NA
Z56	74708	41.5811	NA	NA
Z57	86784	47.8617	NA	NA
Z58	87854	50.1108	NA	NA
Z59	91876	52.292	NA	NA
Z60	52909	30.7998	NA	NA
Z61	99163	55.7751	NA	NA
Z62	78620	44.9444	NA	NA
Z63	81722	46.3116	NA	NA
Z64	142296	79.9089	NA	NA
Z65	85164	48.903	NA	NA
Z66	175657	101.415	NA	NA
Z67	102987	59.7458	NA	NA
Z68	86116	48.6722	NA	NA
Z69	83886	47.9376	NA	NA
Z70	114594	66.1646	NA	NA
Z71	146025	83.2056	NA	NA
Z72	154232	87.1699	NA	NA
Z73	105401	59.9929	NA	NA
Z74	101477	60.3805	NA	NA
Z75	99753	56.9934	NA	NA
Z76	93915	52.555	NA	NA
Z77	507060	272.689	NA	NA
Z78	448907	241.506	NA	NA
Z79	449457	241.797	NA	NA
Z82	393013	211.643	NA	NA
Z83	479160	256.836	NA	NA
Z85	662446	353.985	NA	NA
Z86	755271	404.803	NA	NA
Z87	391980	210.619	NA	NA
Z88	564327	306.599	NA	NA
Z89	476350	257.492	NA	NA
Z90	531923	285.508	NA	NA
Z91	601989	323.677	NA	NA
Z92	660254	384.955	NA	NA
Z93	2734898	1458.17	NA	NA
Z94	1501147	799.331	NA	NA
Z95	1560705	832.59	NA	NA
Z96	1756228	934.69	NA	NA
Z97	1791541	955.969	NA	NA
Z98	1922436	1022.6	NA	NA
Z99	1795319	958.389	NA	NA
Z101	1389294	738.771	NA	NA
Z102	2061965	1097.91	NA	NA
Z103	2130719	1134.24	NA	NA
Z104	2254992	1207.69	NA	NA
Z105	972294	662.886	NA	NA
Z106	1521194	809.177	NA	NA
Z107	1211536	660.701	NA	NA
Z108	1262571	676.555	NA	NA
Z109	1489228	796.846	NA	NA
Z110	1081566	578.166	NA	NA
Z111	1508656	808.119	NA	NA
Z112	1837880	981.678	NA	NA
Z113	1186727	636.175	NA	NA
Z114	1225240	656.057	NA	NA
Z115	1125136	608.743	NA	NA
Z116	1224059	653.414	NA	NA
Z117	511396	277.854	NA	NA
Z118	525794	303.462	NA	NA
Z119	304075	168.71	NA	NA
Z120	756549	448.891	NA	NA
Z122	392388	210.536	NA	NA
Z123	211175	110.853	NA	NA
Z124	506779	280.449	NA	NA
Z126	620689	364.236	NA	NA
Z127	698133	379.466	NA	NA
Z132	26977	14.0347	NA	NA
Z133	29333	15.3011	NA	NA
Z137	20537	10.7011	NA	NA
Z139	28207	14.6397	NA	NA
Z140	19287	10.0207	NA	NA
Z145	23074	12.0032	NA	NA
Z146	26226	14.1813	NA	NA
Z148	19984	10.3671	NA	NA
Z150	34502	17.9312	NA	NA
Z151	23200	12.0475	NA	NA
Z152	22258	11.6152	NA	NA
Z154	32225	16.8011	NA	NA
Z155	26775	13.899	NA	NA
Z156	19430	10.0847	NA	NA
Z159	21615	11.315	NA	NA
Z160	19978	10.4734	NA	NA
Z161	19544	10.1567	NA	NA
Z164	12547	6.53336	NA	NA
Z167	16340	8.57848	NA	NA
Z169	13041	6.84835	NA	NA
Z170	32770	19.2078	NA	NA
Z171	13568	7.21997	NA	NA
Z173	373260	211.678	NA	NA
Z174	239583	132.432	NA	NA
Z175	404556	226.679	NA	NA
Z176	619463	358.616	NA	NA
Z177	613079	346.694	NA	NA
Z178	592768	347.893	NA	NA
Z179	692361	408.981	NA	NA
Z180	702650	386.698	NA	NA
Z182	798876	456.874	NA	NA
Z183	611178	353.008	NA	NA
Z184	514039	281.837	NA	NA
Z185	1052137	571.552	NA	NA
Z186	797917	436.245	NA	NA
Z187	557805	307.426	NA	NA
Z189	650494	358.649	NA	NA
Z190	625809	339.193	NA	NA
Z191	1297281	688.044	NA	NA
Z192	386554	208.314	NA	NA
Z193	533625	289.011	NA	NA
Z195	1139526	602.052	NA	NA
Z267	93657	51.1816	NA	NA
Z268	104488	57.2118	NA	NA
Z269	88505	47.8571	NA	NA
Z270	89413	47.7518	NA	NA
Z271	134614	72.1819	NA	NA
Z272	103620	55.7311	NA	NA
Z273	94221	50.4109	NA	NA
Z274	119610	64.438	NA	NA
Z275	102072	55.0061	NA	NA
Z276	152430	81.6212	NA	NA
Z278	93068	50.4107	NA	NA
Z279	104803	56.5401	NA	NA
Z280	124994	67.4898	NA	NA
Z281	101886	55.0639	NA	NA
Z282	98962	52.9201	NA	NA
Z283	102058	54.6084	NA	NA
Z284	111387	60.5341	NA	NA
Z285	105313	56.6889	NA	NA
Z286	81101	44.3759	NA	NA
Z287	93478	50.9355	NA	NA
Z288	114396	62.4112	NA	NA
Z289	35708	22.3137	NA	NA
Z483	381593	218.048	NA	NA
Z484	341611	193.602	NA	NA
Z487	366374	204.316	NA	NA
Z488	445711	247.266	NA	NA
Z489	281782	159.357	NA	NA
Z490	99997	56.9703	NA	NA
Z491	372999	202.12	NA	NA
Z492	170946	98.7037	NA	NA
Z493	333509	189.857	NA	NA
Z495	434281	242.041	NA	NA
Z496	397527	207.888	NA	NA
Z498	271041	152.776	NA	NA
Z499	360168	206.186	NA	NA
Z500	267060	153.996	NA	NA
Z501	227286	129.874	NA	NA
Z502	239774	139.376	NA	NA
Z503	203673	120.271	NA	NA
Z504	259031	150.907	NA	NA
Z505	252060	144.211	NA	NA
Z506	170869	98.1976	NA	NA
Z507	234740	131.171	NA	NA
Z508	170141	97.821	NA	NA
Z509	311737	180.568	NA	NA
Z534	217982	138.576	NA	NA
Z535	233636	136.698	NA	NA
Z536	289489	166.405	NA	NA
Z537	294605	167.992	NA	NA
Z538	287280	170.466	NA	NA
Z539	238651	139.914	NA	NA
Z540	231907	133.751	NA	NA
Z541	254507	136.033	NA	NA
Z542	299370	166.987	NA	NA
Z543	322439	181.209	NA	NA
Z544	395240	221.806	NA	NA
Z545	225420	128.106	NA	NA
Z546	409032	236.055	NA	NA
Z547	358023	208.22	NA	NA
Z548	206947	118.327	NA	NA
Z549	278829	160.418	NA	NA
Z550	277816	162.039	NA	NA
Z551	231005	132.166	NA	NA
Z552	360143	207.703	NA	NA
Z553	269142	153.541	NA	NA
Z554	331589	190.592	NA	NA
Z555	307889	175.02	NA	NA
Z556	275233	155.28	NA	NA
Z557	307360	170.323	NA	NA
Z570	438579	246.028	NA	NA
Z571	382127	217.583	NA	NA
Z574	362424	202.433	NA	NA
Z575	667220	374.328	NA	NA
Z576	430919	239.471	NA	NA
Z577	355300	197.505	NA	NA
Z578	359873	203.051	NA	NA
Z579	403021	220.804	NA	NA
Z580	368374	203.745	NA	NA
Z581	366335	201.146	NA	NA
Z582	434901	255.288	NA	NA
Z583	427796	244.846	NA	NA
Z584	545275	277.937	NA	NA
Z585	413622	235.466	NA	NA
Z588	523035	285.047	NA	NA
Z589	630300	334.584	NA	NA
Z590	782880	428.729	NA	NA
Z592	2508404	1433.75	NA	NA
Z593	849224	431.792	NA	NA
Z595	184445	106.969	NA	NA
Z596	181974	103.242	NA	NA
Z639	71615	39.4753	NA	NA
Z640	136297	76.6078	NA	NA
Z653	123995	69.6237	NA	NA
Z654	127369	69.3607	NA	NA
Z655	146909	87.4485	NA	NA
Z656	130627	74.9837	NA	NA
Z657	83510	46.7723	NA	NA
Z658	55086	29.3719	NA	NA
Z659	136268	72.9976	NA	NA
Z661	152628	87.2591	NA	NA
Z662	89903	50.8072	NA	NA
Z663	86735	60.1671	NA	NA
Z664	99340	66.7169	NA	NA
Z665	61136	40.6167	NA	NA
Z666	123691	77.1955	NA	NA
Z667	219685	115.867	NA	NA
Z668	126649	69.2346	NA	NA
Z670	255295	134.442	NA	NA
Z671	176114	97.6952	NA	NA
Z672	122986	70.3773	NA	NA
Z673	266293	150.217	NA	NA
Z677	211547	115.219	NA	NA
Z679	183905	103.638	NA	NA
Z680	159146	87.1218	NA	NA
Z681	154491	85.9759	NA	NA
Z683	238887	126.462	NA	NA
Z687	216624	121.895	NA	NA
Z688	131214	72.6261	NA	NA
Z689	203300	120.998	NA	NA
Z690	211896	124.57	NA	NA
Z692	197246	111.52	NA	NA
Z693	232414	132.672	NA	NA
Z694	187408	106.078	NA	NA
Z695	290903	162.054	NA	NA
Z696	216687	120.004	NA	NA
Z698	228559	128.252	NA	NA
Z699	218128	121.001	NA	NA
Z700	189823	106.08	NA	NA
Z720	327834	184.374	NA	NA
Z721	402843	220.084	NA	NA
Z722	353048	194.3	NA	NA
Z725	340527	183.047	NA	NA
Z726	400834	219.635	NA	NA
Z728	251215	136.87	NA	NA
Z729	277582	153.073	NA	NA
Z730	400994	216.819	NA	NA
Z731	276839	148.909	NA	NA
Z732	366872	200.719	NA	NA
Z733	333726	180.548	NA	NA
Z734	292911	156.659	NA	NA
Z736	421707	260.243	NA	NA
Z737	191133	112.927	NA	NA
Z738	109877	66.7795	NA	NA
Z739	264314	171.237	NA	NA
Z740	309005	189.565	NA	NA
Z741	271822	149.932	NA	NA
Z742	343111	201.666	NA	NA
Z743	190634	105.114	NA	NA
Z744	265156	160.187	NA	NA
Z745	354657	208.68	NA	NA
Z746	265331	167.194	NA	NA
Z747	339396	186.331	NA	NA
Z771	605937	374.057	NA	NA
Z772	832346	457.041	NA	NA
Z776	1063490	589.279	NA	NA
Z777	611597	340.232	NA	NA
Z778	333079	185.181	NA	NA
Z779	922593	515.566	NA	NA
Z781	630775	348.389	NA	NA
Z782	838649	469.709	NA	NA
Z784	748044	408.668	NA	NA
Z786	385577	212.691	NA	NA
Z787	688432	375.023	NA	NA
Z788	545908	293.17	NA	NA
Z789	427631	229.726	NA	NA
Z790	286112	176.327	NA	NA
Z791	605079	332.213	NA	NA
Z792	437487	240.312	NA	NA
Z793	613017	335.919	NA	NA
Z794	523344	286.38	NA	NA
Z795	1145656	602.855	NA	NA
