## Supplementary Table 4 for "Characterization of SARS-CoV-2 genetic structure and infection clusters in a large German city based on integrated genomic surveillance, outbreak analysis, and contact tracing"

### Sheet: Tabelle1
Sample ID		Sampling date
Z33		28.08.2020	PopClust#1	School excursion
Z34		28.08.2020		School excursion
Z35		28.08.2020		School excursion
Z36		28.08.2020		School excursion
Z37		28.08.2020		School excursion
Z39		28.08.2020		School excursion
Z48		26.08.2020		School excursion
Z77		29.09.2020	PopClust#2	Care home A
Z85		28.09.2020		Care home A
Z87		20.09.2020		Care home A
Z94		17.09.2020		Primary school cluster
Z95		17.09.2020		Family A
Z97		17.09.2020		Family A
Z132		28.09.2020	PopClust#3	MMA gym (indirect link)
Z175		05.10.2020		Household A
Z177		05.10.2020		MMA gym (indirect link)
Z178		05.10.2020		Unknown
Z180		05.10.2020		Household A
Z539		01.11.2020	PopClust#4	Household B
Z546		01.11.2020		Household B
Z547		01.11.2020		Household B
Z583		13.11.2020		Unknown
Z661		26.11.2020	PopClust#5	Household C
Z663		26.11.2020		Household C
Z700		03.12.2020		Physiotherapy
Z737		11.12.2020		School
Z778		16.12.2020		Unknown
Z794		16.12.2020		UHD COVID-19 ward (indirect link)
