## Supplementary Table 5 for "Characterization of SARS-CoV-2 genetic structure and infection clusters in a large German city based on integrated genomic surveillance, outbreak analysis, and contact tracing"

### Sheet: Tabelle1
Test positivity rate	0.1
Cost per diagnostic test	40
Cost per assembled genome	150
Cost per 100 diagnostic tests	4000
Cost per 100 diagnostic tests with genomes for all positives	5500
Cost factor increase due to sequencing	1.375
